# Machine learning across multiple imaging and biomarker modalities in the UK Biobank improves genetic discovery for liver fat accumulation

**DOI:** 10.1101/2024.01.06.24300923

**Authors:** Hari Somineni, Sumit Mukherjee, David Amar, Jingwen Pei, Karl Guo, David Light, Kaitlin Flynn, insitro Research Team, Chris Probert, Thomas Soare, Santhosh Satapati, Daphne Koller, David J. Lloyd, Colm O’Dushlaine

## Abstract

Metabolic dysfunction-associated steatotic liver disease (MASLD), liver with more than 5.5% fat content, is a leading risk factor for chronic liver disease with an estimated worldwide prevalence of 30%. Though MASLD is widely recognized to be polygenic, genetic discovery has been lacking primarily due to the need for accurate and scalable phenotyping, which proves to be costly, time-intensive and variable in quality. Here, we used machine learning (ML) to predict liver fat content using three different data modalities available in the UK Biobank: dual-energy X-ray absorptiometry (DXA; n = 46,461 participants), plasma metabolites (n = 82,138), and anthropometric and blood-based biochemical measures (biomarkers; n = 262,927). Based on our estimates, up to 29% of participants in UKB met the criteria for MASLD. Genome-wide association studies (GWASs) of these estimates identified 15, 55, and 314 loci associated with liver fat predicted from DXA, metabolites and biomarkers, respectively, totalling 321 unique independent loci. In addition to replicating 9 of the 14 known loci at genome-wide significance, our GWASs identified 312 novel loci, significantly expanding our understanding of the genetic contributions to liver fat accumulation. Genetic correlation analysis indicated a strong correlation between ML-derived liver fat across modalities (*r*_g_ ranging from 0.85 to 0.96) and with clinically diagnosed MASLD (*r*_g_ ranging from 0.74 to 0.88), suggesting that a majority of the newly identified loci are likely to be relevant for clinical MASLD. DXA exhibited the highest precision, while biomarkers demonstrated the highest recall, respectively. Overall, these findings demonstrate the value of leveraging ML-based trait predictions across orthogonal data sources to improve our understanding of the genetic architecture of complex diseases.
