## Supplementary material for "Machine learning across multiple imaging and biomarker modalities in the UK Biobank improves genetic discovery for liver fat accumulation": Tables and Sup Tables

### Sheet: README
Table	Description
Table 1	Diagnosis rate based on ICD10 vs imaging/biomarker based criteria
Table 2	Known loci and their sumstats from our modalities
Sup Table 1	Final list of biomarkers used as input features to predict liver fat in the biomarker modality
Sup Table 2	Individual biomarkers or groups removed from the input feature set during our ablation study
Sup Table 3	Results of the left-right masking, and quadrant-based subsetting studies
Sup Table 3	Mean P value of loci with varying degrees of multimodal support

### Sheet: Table 1
Modality	# individuals	# MASL (ICD)	# liver fat > 5.56%	# MASL and liver fat > 5.56
PDFF	23658	430 (1.8%)	5,725 (24.2%)	248 (1.1%)
DXA	46461	848 (1.8%)	11,565 (24.9%)	443 (1.0%)
Metabolites	82138	2133 (2.6%)	20,225 (24.6%)	969 (1.2%)
Biomarkers	262927	5,575 (2.1%)	75,653 (28.8%)	3,246 (1.2%)

### Sheet: Table 2
						Literature evidence				PDFF		DXA		Metabolites		Biomarkers
rsID	CHR	GRCh38 POS (GRCh37 POS)	Effect allele	Other allele	Known direction of effect	Sveinb'n MASL	Sveinb'n PDFF	Chen MASLD	Closest gene	Effec size	P value	Effec size	P value	Effec size	P value	Effec size	P value
rs2642438	1	220796686 (220970028)	G	A	+				MTARC1	0.0586577	4.00743e-11	0.00977692	0.103364	0.00302647	0.398405	0.00692644	0.00126446
rs1260326	2	27508073 (27730940)	C	T	-				GCKR	-0.0623182	6.86889e-14	-0.0461722	2.17418e-16	-0.0628061	2.24663e-78	-0.0538307	1.44337e-158
rs79953491	2	164699029 (165555539)	G	A	-				COBLL1	-0.0452679	0.000283406	-0.0313983	0.000189108	-0.0409298	4.81814e-16	-0.031983	3.80524e-26
rs11944752	4	99564098 (100485255)	A	G	-				MTTP	-0.0442343	2.21351e-06	-0.0181109	0.00414761	-0.00409844	0.275968	-0.0111868	7.11068e-07
rs28601761	8	125487789 (126500031)	G	C	-				TRIB1	-0.0767588	2.58454e-20	-0.0419723	8.27349e-14	-0.0527177	1.70155e-55	-0.0456848	7.87326e-114
rs7029757	9	129804387 (132566666)	A	G	-				TOR1B	-0.0595068	1.63431e-05	-0.0129064	0.167838	-0.00130216	0.816205	-0.0124283	0.00022667
rs2792751	10	112180571 (113940329)	C	T	-				GPAM	-0.0649557	8.44481e-13	-0.0223026	0.00028253	-0.00267459	0.467299	-0.0108424	8.53742e-07
rs140201358	11	823586 (823586)	G	C	+				PNPLA2	0.163951	8.7208e-07	0.074919	0.00121069	0.0446213	0.00133839	0.0431158	2.79796e-07
rs4561528	17	18075785 (17979099	T	C	+				DRG2	NA	NA	NA	NA	NA	NA	NA	NA
rs1801689	17	66214462 (64210580)	C	A	+				APOH	0.10084	3.43453e-05	0.0619923	0.000152911	-0.00207604	0.828834	0.0258734	7.3106e-06
rs112630404	19	7218624 (7218635)	A	T	+				INSR	0.0270982	0.00863864	0.0225589	0.0012406	0.0242325	5.00551e-09	0.0149544	2.14232e-09
rs58542926	19	19268740 (19379549)	T	C	+				TM6SF2	0.322897	1.93989e-97	0.128484	9.4816e-35	0.00817271	0.187683	0.0474977	4.58885e-37
rs429358	19	44908684 (45411941)	C	T	-				APOE	-0.104742	2.40526e-20	-0.0677513	9.49532e-19	0.0190084	2.47822e-05	-0.0425573	8.84901e-56
rs641738	19	54173068 (54676763)	T	C	-				TMC4	-0.0405247	7.96904e-07	-0.0119271	0.0314519	0.00047506	0.885884	0.00339796	0.0868862
rs738409	22	43928847 (44324727)	G	C	+				PNPLA3	0.235842	8.32765e-128	0.0651968	9.83204e-23	-0.0154409	0.00010497	0.034454	2.47171e-47

### Sheet: Sup Table 1
Field name	UK Biobank field
Alanine aminotransferase (ALT)	30620
Alkaline phosphatase (ALP)	30610
Apolipoprotein B (apoB)	30640
Aspartate aminotransferase (AST)	30650
AST/ALT	Computed
Basal metabolic rate (BMR)	23105
Basophill count	30160
Body fat percentage	23099
Body mass index (BMI)	21001
C-reactive protein (CRP)	30710
Cholesterol	30690
Creatinine	30700
Cystatin C	30720
Diabetes diagnosed by doctor	2443
Eosinophill count	30150
Gamma glutamyltransferase	30730
Glycated haemoglobin (HbA1c)	30750
Haematocrit percentage	30030
Haemoglobin concentration	30020
Insulin-like growth factor-1 (IGF-1)	30770
Low density lipoprotein (LDL)	30780
Lymphocyte count	30120
Neutrophil count (ANC)	30140
Neutrophil to Lymphocyte ratio	Computed
Platelet count	30080
Red blood cell (erythrocyte) count	30010
Standing height	50
Total bilirubin	30840
Triglycerides (TG)	30870
Trunk fat mass	23128
Trunk fat percentage	23127
Urate	30880
Urea	30670
Waist circumference	48
Weight	23098
White blood cell (leukocyte) count	30000
Whole body fat mass	23100

### Sheet: Sup Table 2
Ablation set name	Field excluded
no_lipid_metabolism	LDL direct, Cholesterol, Apolipoprotein B (apoB)
no_body_comp	Body mass index (BMI), Waist circumference, Trunk fat mass, Trunk fat percentage, Weight, Body fat percentage, Whole body fat mass
no_liver_enzymes	Alanine aminotransferase (ALT), Aspartate aminotransferase (AST), AST/ALT, Gamma glutamyltransferase
no_blood_comp	Red blood cell (erythrocyte) count, Haematocrit percentage, Haemoglobin concentration
no_log_A1c	Glycated haemoglobin (HbA1c)
no_log_triglycerides	Triglycerides (TG)
no_log_total cholesterol	Cholesterol
no_diabetes	Diabetes diagnosed by doctor
no_log_ALP	Alkaline phosphatase (ALP)
no_log_ANC	Neutrophil count (ANC)
no_log_CRP	C-reactive protein (CRP)
no_log_Cre	Creatinine
no_log_IGF1	IGF-1
no_log_N/L	Neutrophil to Lymphocyte ratio
no_log_WBC	White blood cell (leukocyte) count
no_log_basal_metabolic_rate	Basal metabolic rate (BMR)
no_log_basophils	Basophill count
no_log_cystatin C	Cystatin C
no_log_eosinophils	Eosinophill count
no_log_lymphocytes	Lymphocyte count
no_log_platelets	Platelet count
no_log_total bilirubin	Total bilirubin
no_log_urate	Urate
no_log_urea	Urea

### Sheet: Sup Table 3
Model	LF	VAT	SAT	GFAT
Left Half	0.59	0.95	0.96	0.94
Right Half	0.32	0.96	0.96	0.93
Top-Right Quadrant	0.33	0.94	0.95	0.84
Top-Left Quadrant	0.58	0.94	0.95	0.85
Bottom-Left Quadrant	0.31	0.86	0.91	0.91
Bottom-Right Quadrant	0.32	0.86	0.91	0.92

### Sheet: Sup Table 4
Discovery modality	Unique to discovery modality			Supported by modality 1			Supported by modality 2			Supported by both 1 and 2
	# loci	Median P	Mean (-log10) P	# loci	Median P	Mean (-log10) P	# loci	Median P	Mean (-log10) P	# loci	Median P	Mean (-log10) P
DXA	0	NA	NA	15	8.61e-10	12.75	15	8.61e-10	12.75	15	8.61e-10	12.75
Metabolites	0	NA	NA	50	1.19e-10	15.33	55	5.88e-11	16.66	50	1.19e-10	15.33
Biomarkers	57	8.64e-10	10.93	150	2.03e-12	17.7	217	7.8e-13	17.25	110	1.2e-14	20.7
